# A spectrum of recessiveness among Mendelian disease variants in UK Biobank

**DOI:** 10.1101/2021.12.13.21267756

**Authors:** Alison R. Barton, Margaux L.A. Hujoel, Ronen E. Mukamel, Maxwell A. Sherman, Po-Ru Loh

## Abstract

Recent work has found increasing evidence of mitigated, incompletely penetrant phenotypes in heterozygous carriers of recessive Mendelian disease variants. We leveraged whole-exome imputation within the full UK Biobank cohort (*N*∼500K) to extend such analyses to 3,481 rare variants curated from ClinVar and OMIM. Testing these variants for association with 57 quantitative traits yielded 103 significant associations involving variants previously implicated in 35 different diseases. Notable examples included a *POR* missense variant implicated in Antley-Bixler syndrome that associated with a 1.76 (s.e. 0.27) cm increase in height, and an *ABCA3* missense variant implicated in interstitial lung disease that associated with reduced FEV1/FVC ratio. Association analyses with 1,257 disease traits yielded five additional variant-disease associations. We also observed contrasting levels of recessiveness between two more-common, classical Mendelian diseases. Carriers of cystic fibrosis variants exhibited increased risk of several mitigated disease phenotypes, whereas carriers of spinal muscular atrophy alleles showed no evidence of altered phenotypes. Incomplete penetrance of cystic fibrosis carrier phenotypes did not appear to be mediated by common allelic variation on the functional haplotype. Our results show that many disease-associated recessive variants can produce mitigated phenotypes in heterozygous carriers and motivate further work exploring penetrance mechanisms.
