## Supplemental Tables 1-3 for "A spectrum of recessiveness among Mendelian disease variants in UK Biobank"

### Sheet: Table S1
Table S1. Association statistics for quantitative traits.
TRAIT CATEGORY	TRAIT	CLINVAR DISEASE	CHR	POS	GENE	REF	ALT	CONSEQUENCE	MAF	INFO	BETA	SE	CHISQ	PVALUE
pigment	Hair Color	Uncombable hair syndrome	1	17588689	PADI3	A	T	p.Leu112His	0.00897906	0.936667	-0.0728014	0.0091085	63.6085	1.5e-15
pigment	Hair Color	Uncombable hair syndrome	1	17597423	PADI3	T	C	p.Ala294Val	0.00808605	0.927287	-0.050751	0.00960521	31.9201	1.6e-08
biochemistry	Alkaline Phosphatase	Hypophosphatasia, infantile	1	21887620	HSPG2	C	G	p.Ser253Cys	3.6e-05	0.903138	-2.34962	0.161269	229.947	6.1e-52
biochemistry	Alkaline Phosphatase	Hypophosphatasia, infantile	1	21889651	ALPL	A	G	p.Ala116Thr	2.22e-05	0.901695	-2.63461	0.202874	174.903	6.3e-40
biochemistry	Alkaline Phosphatase	Hypophosphatasia, infantile	1	21889712	ALPL	A	G	p.Arg136His	0.000102152	0.746823	-1.85552	0.104303	347.119	1.8e-77
biochemistry	Alkaline Phosphatase	Hypophosphatasia, infantile	1	21890587	ALPL	A	G	p.Ala176Thr	0.000416776	0.723251	-1.50228	0.052881	834.851	1.4e-183
biochemistry	Phosphate	Hypophosphatasia, infantile	1	21890587	ALPL	A	G	p.Ala176Thr	0.000422177	0.723251	0.404796	0.0606069	42.1978	8.2e-11
biochemistry	Alkaline Phosphatase	Hypophosphatasia, infantile	1	21890632	ALPL	A	G	p.Glu191Lys	0.000685556	0.939551	-1.48914	0.0362135	1821.56	5.3E-398
biochemistry	Alkaline Phosphatase	Hypophosphatasia, infantile	1	21890710	ALPL	A	G	c.648+1G>A	2.34e-05	0.67521	-1.67547	0.235409	57.2118	3.9e-14
biochemistry	Alkaline Phosphatase	Hypophosphatasia, infantile	1	21896819	ALPL	T	C	p.Arg272Cys	4.78e-05	0.818699	-1.78388	0.146809	148.228	4.2e-34
biochemistry	Phosphate	Hypophosphatasia, infantile	1	21900176	ALPL	C	A	p.Asp294Ala	0.000196498	0.921008	0.976458	0.0793235	166.302	4.8e-38
biochemistry	Alkaline Phosphatase	Hypophosphatasia, infantile	1	21900176	ALPL	C	A	p.Asp294Ala	0.000201071	0.921008	-2.40873	0.0675944	1351.3	8e-296
biochemistry	Alkaline Phosphatase	Hypophosphatasia, infantile	1	21900186	ALPL	A	C	p.Tyr297Ter	0.000140043	0.848582	-1.92859	0.0840845	607.413	4.1e-134
biochemistry	Phosphate	Hypophosphatasia, infantile	1	21900186	ALPL	A	C	p.Tyr297Ter	0.000141348	0.848582	0.728044	0.0971292	61.9955	3.4e-15
biochemistry	Phosphate	Hypophosphatasia, infantile	1	21902399	ALPL	T	C	p.Arg391Cys	0.000123075	0.828785	0.832589	0.105789	65.0887	7.2e-16
biochemistry	Alkaline Phosphatase	Hypophosphatasia, infantile	1	21902399	ALPL	T	C	p.Arg391Cys	0.000124949	0.828785	-1.88135	0.0903995	488.339	3.3e-108
biochemistry	Alkaline Phosphatase	Hypophosphatasia, infantile	1	21903075	ALPL	G	A	p.Asn417Ser	2.27e-05	0.806824	-2.61168	0.212754	155.108	1.3e-35
biochemistry	Alkaline Phosphatase	Hypophosphatasia, infantile	1	21903929	ALPL	A	G	p.Gly455Ser	6e-05	0.898069	-0.705352	0.124851	38.9404	4.4e-10
blood	Mean Corpuscular Vol.	Dystonia 2, torsion	1	33359449	HPCA	A	G	p.Ala190Thr	5.92e-06	0.731646	-3.13677	0.608711	31.3509	2.2e-08
blood	Platelet Count	Amegakaryocytic thrombocytopenia	1	43804305	MPL	C	G	p.Arg102Pro	0.00053509	0.907042	0.491202	0.0414652	159.177	1.7e-36
blood	Platelet Count	Amegakaryocytic thrombocytopenia	1	43804375	MPL	C	CT	p.Phe126fs	0.000217911	0.915383	0.42207	0.0647007	43.7002	3.8e-11
biochemistry	LDL cholesterol	Hypobetalipoproteinemia 2	1	63063592	ANGPTL3	G	GAACTC	p.Asn121fs	0.000621911	0.889289	-0.358847	0.0434385	76.3141	2.4e-18
biochemistry	Cholesterol	Hypobetalipoproteinemia 2	1	63063592	ANGPTL3	G	GAACTC	p.Asn121fs	0.000624298	0.889289	-0.515014	0.0432546	151.871	6.8e-35
biochemistry	Triglycerides	Hypobetalipoproteinemia 2	1	63063592	ANGPTL3	G	GAACTC	p.Asn121fs	0.000624761	0.889289	-0.67485	0.0416043	278.322	1.7e-62
biochemistry	HDL cholesterol	Hypobetalipoproteinemia 2	1	63063592	ANGPTL3	G	GAACTC	p.Asn121fs	0.000626559	0.889289	-0.321092	0.0415068	66.4363	3.6e-16
biochemistry	Apolipoprotein A	Hypobetalipoproteinemia 2	1	63063592	ANGPTL3	G	GAACTC	p.Asn121fs	0.000628594	0.889289	-0.558815	0.0429521	184.494	5.1e-42
biochemistry	Apolipoprotein A	Hypobetalipoproteinemia 2	1	63063667	ANGPTL3	C	CAACT	p.Thr146_Asn147insTer	0.000235298	0.856004	-0.625901	0.0711669	86.5271	1.4e-20
biochemistry	HDL cholesterol	Hypobetalipoproteinemia 2	1	63063667	ANGPTL3	C	CAACT	p.Thr146_Asn147insTer	0.000236841	0.856004	-0.413188	0.0684159	40.1886	2.3e-10
biochemistry	Cholesterol	Hypobetalipoproteinemia 2	1	63063667	ANGPTL3	C	CAACT	p.Thr146_Asn147insTer	0.000238121	0.856004	-0.517441	0.0707065	52.7639	3.8e-13
biochemistry	Triglycerides	Hypobetalipoproteinemia 2	1	63063667	ANGPTL3	C	CAACT	p.Thr146_Asn147insTer	0.00023831	0.856004	-0.518583	0.0680086	71.9077	2.3e-17
other	Height	Ectopia lentis 2	1	150526225	ADAMTSL4	C	CCAGAGCCCAGGCCTCTGGCA	p.Gln256fs	0.00221185	0.80481	-0.129681	0.0181543	50.5873	1.1e-12
blood	Red Count	Pyruvate kinase deficiency	1	155261636	PKLR	T	C	p.Arg510Gln	0.00105792	0.864591	-0.198745	0.0313138	40.5063	2e-10
blood	Hemoglobin	Pyruvate kinase deficiency	1	155261636	PKLR	T	C	p.Arg510Gln	0.00105961	0.864591	-0.250661	0.0324715	58.8752	1.7e-14
blood	White Count	White blood cell count QTL	1	159174683	ACKR1	C	T	c.-67T>C	0.00193072	0.970018	-0.249445	0.0228552	128.131	1.1e-29
blood	Neutrophil Count	White blood cell count QTL	1	159174683	ACKR1	C	T	c.-67T>C	0.00193254	0.970018	-0.302299	0.0231851	180.776	3.3e-41
biochemistry	Urate	Alport syndrome 2	2	227917083	COL4A4	C	G	c.2906C>G	0.00073145	0.830851	0.275447	0.0392285	53.7521	2.3e-13
biochemistry	Direct Bilirubin	Oguchi disease-1	2	234237188	SAG	T	C	p.Arg193Ter	0.000220243	0.773074	-0.437147	0.0714868	32.5254	1.2e-08
biochemistry	Total Bilirubin	Crigler-Najjar syndrome, type II	2	234675807	UGT1A1	G	A	p.Gln331Arg	4.73e-05	0.632372	0.890155	0.144757	34.2808	4.8e-09
blood	Platelet Distrib. Width	Bernard-Soulier syndrome, type C	3	128780764	GP9	G	A	p.Asn61Ser	0.00082493	0.9345	0.534629	0.0343176	248.099	6.7e-56
blood	Mean Platelet Vol.	Bernard-Soulier syndrome, type C	3	128780764	GP9	G	A	p.Asn61Ser	0.000826255	0.9345	0.684904	0.0309124	544.759	1.7e-120
blood	Platelet Count	Bernard-Soulier syndrome, type C	3	128780764	GP9	G	A	p.Asn61Ser	0.000827193	0.9345	-0.651052	0.0329817	408.323	8.5e-91
other	Age at Menarche	Hypogonadotropic hypogonadism 11	4	104577415	TACR3	T	C	p.Trp275Ter	0.000600426	0.934763	0.541282	0.0929825	38.0877	6.8e-10
pigment	Hair Color	Albinism, oculocutaneous, type IV	5	33984424	SLC45A2	C	CG	p.Gly89fs	0.00032251	0.922151	-0.558493	0.0464317	169.263	1.1e-38
pigment	Tanning ability	Albinism, oculocutaneous, type IV	5	33984424	SLC45A2	C	CG	p.Gly89fs	0.000323842	0.922151	0.50997	0.0543627	98.0039	4.2e-23
pigment	Skin Pigmentation	Albinism, oculocutaneous, type IV	5	33984424	SLC45A2	C	CG	p.Gly89fs	0.00032455	0.922151	-0.431145	0.0424411	119.426	8.4e-28
blood	Neutrophil Count	Hyperandrogenism, nonclassic type	6	32008783	CYP21A2	T	C	p.Pro454Ser	0.00821009	0.900143	-0.089343	0.0119988	46.3774	9.8e-12
blood	White Count	Hyperandrogenism, nonclassic type	6	32008783	CYP21A2	T	C	p.Pro454Ser	0.00821173	0.900143	-0.112863	0.0118173	78.4677	8.1e-19
blood	Lymphocyte Count	Hyperandrogenism, nonclassic type	6	32008783	CYP21A2	T	C	p.Pro454Ser	0.0082143	0.900143	-0.0929294	0.0118076	50.3446	1.3e-12
blood	Platelet Count	Hyperandrogenism, nonclassic type	6	32008783	CYP21A2	T	C	p.Pro454Ser	0.00821623	0.900143	-0.070758	0.0110219	50.7121	1.1e-12
biochemistry	Phosphate	Arterial calcification, generalized, of infancy, 1	6	132206135	ENPP1	A	T	p.Asn792Lys	8.95e-05	0.96409	-0.634377	0.114624	31.5345	2e-08
other	Height	Antley-Bixler syndrome (ABS1)	7	75612866	POR	C	G	p.Ala287Pro	0.000381909	0.907457	0.271153	0.0418953	38.4271	5.7e-10
biochemistry	Creatinine	Fructose intolerance	9	104189856	ALDOB	G	C	p.Ala150Pro	0.00547262	0.912482	-0.0890942	0.0140764	40.6288	1.8e-10
biochemistry	Cystatin C	Fructose intolerance	9	104189856	ALDOB	G	C	p.Ala150Pro	0.00547597	0.912482	-0.0761969	0.0136697	32.8021	1e-08
biochemistry	Apolipoprotein A	Fructose intolerance	9	104189856	ALDOB	G	C	p.Ala150Pro	0.00549582	0.912482	0.0952878	0.0144229	44.7863	2.2e-11
biochemistry	Alkaline Phosphatase	Thrombotic thrombocytopenic purpura	9	136319670	ADAMTS13	T	C	p.Arg1060Trp	0.0012821	0.943663	-0.167395	0.0264209	43.226	4.9e-11
biochemistry	Phosphate	Hypophosphatemic rickets with hypercalciuria	9	140127380	SLC34A3	A	G	c.448+1G>A	0.000497133	0.860092	-0.389098	0.0515251	55.6182	8.8e-14
biochemistry	Cystatin C	Hypophosphatemic rickets with hypercalciuria	9	140127380	SLC34A3	A	G	c.448+1G>A	0.000504357	0.860092	0.353527	0.0460857	60.0093	9.4e-15
biochemistry	Creatinine	Hypophosphatemic rickets with hypercalciuria	9	140127380	SLC34A3	A	G	c.448+1G>A	0.000504562	0.860092	0.352503	0.0474302	61.8783	3.7e-15
biochemistry	Cystatin C	Hypophosphatemic rickets with hypercalciuria	9	140127589	SLC34A3	T	TGGGCTGGGGCTGCAGTGGCAGCCCCAGCCC	c.560+27_561-38del	0.000213002	0.797807	0.544427	0.0736879	57.5046	3.4e-14
biochemistry	Urea	Hypophosphatemic rickets with hypercalciuria	9	140127675	SLC34A3	T	C	p.Ser192Leu	0.00128361	0.640597	0.229049	0.0360868	39.3597	3.5e-10
biochemistry	Creatinine	Hypophosphatemic rickets with hypercalciuria	9	140127675	SLC34A3	T	C	p.Ser192Leu	0.0012844	0.640597	0.304248	0.0346028	75.4264	3.8e-18
biochemistry	Cystatin C	Hypophosphatemic rickets with hypercalciuria	9	140127675	SLC34A3	T	C	p.Ser192Leu	0.00128463	0.640597	0.342299	0.0336173	105.443	9.8e-25
biochemistry	Phosphate	Hypophosphatemic rickets with hypercalciuria	9	140127675	SLC34A3	T	C	p.Ser192Leu	0.00128881	0.640597	-0.240954	0.0370923	41.0768	1.5e-10
blood	Hemoglobin	Hypophosphatemic rickets with hypercalciuria	9	140127675	SLC34A3	T	C	p.Ser192Leu	0.00130541	0.640597	0.177395	0.0339675	29.8864	4.6e-08
biochemistry	C-reactive Protein	Cholesteryl ester storage disease	10	90982268	LIPA	T	C	p.Gln298=	0.00131554	0.936179	-0.168987	0.028295	40.9315	1.6e-10
biochemistry	Direct Bilirubin	Dubin-Johnson syndrome	10	101591826	ABCC2	T	C	p.Arg1066Ter	0.000721325	0.692767	0.241383	0.0463464	31.1368	2.4e-08
biochemistry	Urate	McArdle disease	11	64527223	PYGM	A	G	p.Arg50Ter	0.00404074	0.937244	0.158027	0.015808	103.597	2.5e-24
other	Waist-Hip Ratio	McArdle disease	11	64527223	PYGM	A	G	p.Arg50Ter	0.00405197	0.937244	0.0957249	0.0161733	35.1632	3e-09
biochemistry	Vitamin D	Renal tubular dysgenesis	11	71146886	DHCR7	G	C	c.964-1G>C	0.0110018	0.965665	0.188403	0.0102836	334.329	1.1e-74
pigment	Tanning ability	Albinism, oculocutaneous, type IA	11	89028410	TYR	CT	C	p.Ala490fs	0.000312541	0.929715	0.327916	0.056996	44.2007	3e-11
pigment	Skin Pigmentation	Albinism, oculocutaneous, type IA	11	89028410	TYR	CT	C	p.Ala490fs	0.000316469	0.929715	-0.336378	0.0444758	71.5497	2.7e-17
biochemistry	HbA1c	Glycogen storage disease VII	12	48535611	PFKM	A	G	c.1500+1G>A	7.45e-05	0.937683	-0.655432	0.116286	37.4316	9.5e-10
pigment	Hair Color	Albinism, oculocutaneous, type II	15	28096536	OCA2	T	C	p.Cys777Tyr	0.000164881	0.933312	-0.896894	0.062987	237.629	1.3e-53
pigment	Skin Pigmentation	Albinism, oculocutaneous, type II	15	28096536	OCA2	T	C	p.Cys777Tyr	0.000166631	0.933312	-0.68604	0.0592311	145.645	1.6e-33
pigment	Tanning ability	Albinism, oculocutaneous, type II	15	28096536	OCA2	T	C	p.Cys777Tyr	0.000167899	0.933312	0.893502	0.0761613	149.033	2.8e-34
pigment	Tanning ability	Albinism, oculocutaneous, type II	15	28171296	OCA2	C	CA	p.Phe685fs	9.2e-05	0.749029	0.595485	0.116644	33.0435	9e-09
pigment	Hair Color	Albinism, oculocutaneous, type II	15	28171296	OCA2	C	CA	p.Phe685fs	9.35e-05	0.749029	-0.477489	0.0944929	34.6964	3.9e-09
other	Height	Myasthenic syndrome 24	15	72190294	MYO9A	T	C	p.Arg1517His	0.00153798	0.824773	0.172895	0.0219757	62.5285	2.6e-15
other	FEV1/FVC	Surfactant metabolism dysfunction, pulmonary, 3	16	2367764	ABCA3	A	T	p.Glu292Val	0.00638898	0.965324	-0.11729	0.0136016	74.4859	6.1e-18
biochemistry	HDL cholesterol	Norum disease	16	67974096	LCAT	A	G	p.Thr345Met	2e-05	1	-1.28782	0.21469	41.3308	1.3e-10
biochemistry	Apolipoprotein A	Norum disease	16	67974096	LCAT	A	G	p.Thr345Met	2.01e-05	1	-1.20234	0.225218	32.2463	1.4e-08
biochemistry	HDL cholesterol	Norum disease	16	67976824	LCAT	A	G	p.Arg123Cys	2.62e-05	1	-1.34066	0.187419	53.6711	2.4e-13
biochemistry	Apolipoprotein A	Norum disease	16	67976824	LCAT	A	G	p.Arg123Cys	2.63e-05	1	-1.21733	0.19661	41.5146	1.2e-10
biochemistry	HDL cholesterol	Norum disease	16	67976870	LCAT	T	G	p.Tyr107Ter	5.08e-05	0.881171	-1.47718	0.141797	116.083	4.6e-27
biochemistry	Apolipoprotein A	Norum disease	16	67976870	LCAT	T	G	p.Tyr107Ter	5.11e-05	0.881171	-1.30849	0.148751	85.1106	2.8e-20
biochemistry	C-reactive Protein	Glycogen storage disease Ia	17	41063408	G6PC1	T	C	p.Gln347Ter	0.000364264	0.927043	0.349922	0.0544145	44.3536	2.7e-11
biochemistry	Gamma Glutamyltransferase	Glycogen storage disease Ia	17	41063408	G6PC1	T	C	p.Gln347Ter	0.000368241	0.927043	0.280847	0.0532481	30.2866	3.7e-08
biochemistry	Triglycerides	Glycogen storage disease Ia	17	41063408	G6PC1	T	C	p.Gln347Ter	0.000368337	0.927043	0.296052	0.0534651	30.6258	3.1e-08
biochemistry	Urate	Glycogen storage disease Ia	17	41063408	G6PC1	T	C	p.Gln347Ter	0.000368482	0.927043	0.307842	0.0527781	38.5081	5.5e-10
blood	Monocyte Count	Myeloperoxidase deficiency	17	56348226	MPO	G	T	c.2031-2A>C	0.00645166	0.884416	-0.141225	0.0128672	121.341	3.2e-28
blood	Basophil Count	Myeloperoxidase deficiency	17	56350196	MPO	A	G	p.Arg569Trp	0.00350206	0.944163	0.150757	0.0170036	81.234	2e-19
blood	Neutrophil Count	Myeloperoxidase deficiency	17	56350196	MPO	A	G	p.Arg569Trp	0.0035574	0.944163	0.127637	0.0172354	55.7326	8.3e-14
blood	White Count	Myeloperoxidase deficiency	17	56350196	MPO	A	G	p.Arg569Trp	0.00355768	0.944163	0.119515	0.0170027	51.4862	7.2e-13
blood	Mean Corpuscular Vol.	Niemann-Pick disease, type C1	18	21116700	NPC1	G	A	p.Ile1061Thr	0.000819203	0.880176	-0.214889	0.0344487	36.5454	1.5e-09
blood	Platelet Distrib. Width	Niemann-Pick disease, type C1	18	21116700	NPC1	G	A	p.Ile1061Thr	0.000820398	0.880176	0.198625	0.0356543	37.9162	7.4e-10
blood	Mean Sphered Cell Vol.	Niemann-Pick disease, type C1	18	21116700	NPC1	G	A	p.Ile1061Thr	0.000823314	0.880176	-0.224097	0.0350731	42.7221	6.3e-11
blood	Mean Platelet Vol.	Bernard-Soulier syndrome, type B	22	19711776	GP1BB	C	T	p.Leu137Pro	2.17e-05	0.777716	1.45423	0.21522	48.0938	4.1e-12
blood	Platelet Count	Bernard-Soulier syndrome, type B	22	19711776	GP1BB	C	T	p.Leu137Pro	2.17e-05	0.777716	-1.75217	0.226573	61.5212	4.4e-15
blood	RBC Distrib. Width	Iron-refractory iron deficiency anemia	22	37469593	TMPRSS6	T	C	p.Asp521Asn	0.000229275	0.930634	0.600671	0.0672192	86.8561	1.2e-20
blood	Mean Corpuscular Hem.	Iron-refractory iron deficiency anemia	22	37469593	TMPRSS6	T	C	p.Asp521Asn	0.000236256	0.930634	-0.620277	0.0626432	103.753	2.3e-24
blood	Mean Corpuscular Vol.	Iron-refractory iron deficiency anemia	22	37469593	TMPRSS6	T	C	p.Asp521Asn	0.000236892	0.930634	-0.54156	0.061879	80.7737	2.5e-19
blood	Hemoglobin	Iron-refractory iron deficiency anemia	22	37469593	TMPRSS6	T	C	p.Asp521Asn	0.0002399	0.930634	-0.506973	0.0660586	57.4154	3.5e-14
blood	Mean Ret. Vol.	Mitochondrial DNA depletion syndrome 1	22	50966041	TYMP	T	C	p.Val208Met	0.000565967	0.795133	-0.232316	0.0458634	30.7191	3e-08
blood	Mean Sphered Cell Vol.	Mitochondrial DNA depletion syndrome 1	22	50966041	TYMP	T	C	p.Val208Met	0.000566305	0.795133	-0.244291	0.0443479	35.9124	2.1e-09

### Sheet: Table S2
Table S2. Associations with additional phenotypes for CF carriers.
CHR	POS	REF	ALT	MAF	# CARRIERS	PHENOTYPE	# OF CASES	OR	L95	U95	PVALUE	QVALUE
7	117199644	ATCT	A	0.0165	13657	asthma	1973	1.115	1.06	1.172	2.03e-05	0.008
7	117199644	ATCT	A	0.0165	13657	aspergillosis	26	2.595	1.63	4.132	5.84e-05	0.016
7	117199644	ATCT	A	0.0165	13657	bronchiectasis	213	1.392	1.201	1.614	1.14e-05	0.008
7	117199644	ATCT	A	0.0165	13657	COPD	607	1.169	1.072	1.274	0.000383	0.062
7	117199644	ATCT	A	0.0165	13657	cholelithiasis	975	1.134	1.059	1.215	0.000323	0.061
7	117199644	ATCT	A	0.0165	13657	duodenal ulcer	330	1.293	1.149	1.454	1.92e-05	0.008
7	117199644	ATCT	A	0.0165	13657	male infertility	32	2.103	1.403	3.151	0.000317	0.061
7	117199644	ATCT	A	0.0165	13657	prostate disorders	128	1.385	1.145	1.674	0.000787	0.099
7	117171029	G	A	0.00286	2375	asthma	328	1.056	0.9397	1.188	0.358	0.997653
7	117171029	G	A	0.00286	2375	aspergillosis	2	1.08	0.5205	2.241	0.836	0.997653
7	117171029	G	A	0.00286	2375	bronchiectasis	40	1.464	1.052	2.037	0.0236	0.997653
7	117171029	G	A	0.00286	2375	COPD	94	1.011	0.8448	1.21	0.903	0.997653
7	117171029	G	A	0.00286	2375	cholelithiasis	132	0.8584	0.7214	1.022	0.997653	0.8584
7	117171029	G	A	0.00286	2375	duodenal ulcer	45	0.9834	0.6753	1.432	0.93	0.997653
7	117171029	G	A	0.00286	2375	male infertility	2	0.7427	0.1222	4.514	0.747	0.997653
7	117171029	G	A	0.00286	1605	prostate disorders	25	1.5	0.9898	2.274	0.0559	0.997653

### Sheet: Table S3
Table S3. No evidence of neuromuscular phenotypes in SMA carriers.
All SMN1 deletion carriers
PHENOTYPE	BETA (s.d. units)	STD_ERROR	PVALUE
FEV1 / FVC	-0.03218	0.0189	0.0886
Grip strength	0.009946	0.01609	0.537
Walking pace	-0.02097	0.01677	0.211254
SMN1 deletion carriers restricted to SMN2 copy number = 0
PHENOTYPE	BETA (s.d. units)	STD_ERROR	PVALUE
FEV1 / FVC	-0.003612	0.08606	0.967
Grip strength	0.05789	0.07294	0.427
Walking pace	-0.03728	0.07613	0.624361
